# Determinants of anti-PD1 response and resistance in clear cell renal cell carcinoma

**DOI:** 10.1101/2021.03.19.21253661

**Authors:** Lewis Au, Emine Hatipoglu, Marc Robert de Massy, Kevin Litchfield, Andrew Rowan, Rachael Thompson, Desiree Schnidrig, Fiona Byrne, Gordon Beattie, Stuart Horswell, Nicos Fotiadis, Steve Hazell, David Nicol, Scott Thomas Colville Shepherd, Annika Fendler, Robert Mason, Jan Attig, Kroopa Joshi, Imran Uddin, Pablo Becker, Mariana Werner Sunderland, Ayse Akarca, Ignazio Puccio, William Yang, Tom Lund, Kim Dhillon, Marcos Duran Vasquez, Ehsan Ghorani, Hang Xu, José Ignacio López, Anna Green, Ula Mahadeva, Elaine Borg, Miriam Mitchison, David Moore, Ian Proctor, Mary Falzon, Andrew Furness, Lisa Pickering, James L. Reading, Roberto Salgado, Teresa Marafioti, Mariam Jamal-Hanjani, on behalf of the PEACE Consortium, George Kassiotis, Benny Chain, James Larkin, Charles Swanton, Sergio A Quezada, Samra Turajlic, on behalf of the TRACERx Renal Consortium

**Affiliations:** Cancer Dynamics Laboratory, The Francis Crick Institute, London NW1 1AT, UK; Renal and Skin Units, The Royal Marsden NHS Foundation Trust, London SW3 6JJ, UK; Cancer Immunology Unit, Research Department of Haematology, University College London Cancer Institute, London WC1E 6DD, UK; Cancer Research UK Lung Cancer Centre of Excellence, University College London Cancer Institute, London WC1E 6DD, UK; Cancer Evolution and Genome Instability Laboratory, The Francis Crick Institute, London NW1 1AT, UK; Retroviral Immunology, The Francis Crick Institute, London NW1 1AT, UK; Department of Bioinformatics and Biostatistics, The Francis Crick Institute, London NW1 1AT, UK; Cancer Research UK Cancer Imaging Centre, Division of Radiotherapy and Imaging, The Institute of Cancer Research and Royal Marsden Hospital, London SW3 6JJ, UK; Department of Pathology, the Royal Marsden NHS Foundation Trust, London SW3 6JJ, UK; Department of Urology, the Royal Marsden NHS Foundation Trust, London SW3 6JJ, UK; Department of Cellular Pathology, University College London Hospital, London NW1 2BU, UK; Department of Pathology, Cruces University Hospital, Biocruces-Bizkaia Institute, 48903 Barakaldo, Bizkaia, Spain; Department of Cellular Pathology, Guy’s & St Thomas’ NHS Foundation Trust, St Thomas’ Hospital, London SE1 7EH, UK; Division of Research, Peter MacCallum Cancer Centre, Melbourne VIC300, Australia; Department of Pathology, GZA-ZNA Hospitals, Wilrijk, Antwerp, Belgium; Cancer Metastasis Laboratory, University College London Cancer Institute, London WC1E 6DD, UK; Department of Medical Oncology, University College London Hospitals, London NW1 2BU, UK; Division of Infection and Immunity, University College London, London WC1E 6BT, UK; University College London Cancer Institute, London WC1E 6DD, UK

**Keywords:** clear cell renal cell carcinoma, nivolumab, immunotherapy, cytotoxicity, TCR clonal maintenance, TCR clonal replacement, human endogenous retrovirus, longitudinal sampling, multiregion sampling, autopsy

## Abstract

Antigen recognition and T-cell mediated cytotoxicity in clear-cell renal cell carcinoma (ccRCC) remains incompletely understood. To address this knowledge gap, we analysed 115 multiregion tumour samples collected from 15 treatment-naïve patients pre- and post-nivolumab therapy, and at autopsy in three patients. We performed whole-exome sequencing, RNAseq, TCRseq, multiplex immunofluorescence and flow cytometry analyses and correlated with clinical response. We observed pre-treatment intratumoural TCR clonal expansions suggesting pre-existing immunity. Nivolumab maintained pre-treatment expanded, clustered TCR clones in responders, suggesting ongoing antigen-driven stimulation of T-cells. T-cells in responders were enriched for expanded TCF7^+^CD8^+^ T-cells and upregulated GZMK/B upon nivolumab-binding. By contrast, nivolumab promoted accumulation of new TCR clones in non-responders, replacing pre-treatment expanded clonotypes. In this dataset, mutational features did not correlate with response to nivolumab and human endogenous retrovirus expression correlated indirectly. Our data suggests that nivolumab potentiates clinical responses in ccRCC by binding pre-existing expanded CD8^+^ T-cells to enhance cytotoxicity.
