## Supplementary material for "Determinants of anti-PD1 response and resistance in clear cell renal cell carcinoma": Suppl Item Table 3

### Sheet: JR_published_signatures
Sch.sig	Reading.Tdys	Li.sig	Yost.sig	Guo.Tex	Guo.Lef1	Thommen.PD1hi	Thommen.PD1loInt	Zhou.TCF7ko	Sch.D8.Tdys.Mm	Sch.D34.Tdys.Mm	Sch.Naive.Mm	IM.2016.Stem.Ex	Miller.2019.NI	Reading.T.Neo
ACTN4	CD27	LAG3	CTSW	HAVCR2	CCR7	SNAP47	SKAP2	SNRK	KIF11	RABGAP1L	NME7	CCR6	CD28	FAS
ANXA2	CTLA4	HAVCR2	GNLY	CXCL13	SELL	RDH10	SOCS3	MAPK13	LIG1	TMEM38B	TUBB2B	CXCR3	ICOS	TRGV10
ATP2B4	LAG3	PDCD1	PRF1	CCL3	LEF1	MCM5	RORA	PDK4	HIST1H2AK	OSBPL3	DAPL1	CXCR4	SELL	CXCL13
CCL3	PDCD1	PTMS	SLA2	SIRPG	TCF7	ZBED2	DUSP6	PIP5KL1	HIST1H4C	LITAF	SOCS3	CXCR5	IL7R	ERP44
CCL4	CXCL13	FAM3C	HAVCR2	IFNG	TXK	IGFLR1	TRGJ2	FLRT2	CENPK	GCNT1	RGS10	TNFRSF14	IL2	PPP6C
CCL5	CXCR6	IFNG	GZMB	TIGIT	LDHB	FAM3C	TRGV8	MAPK6	NRN1	RGS1	SCN2B	CD28	TNF	LRRN3
CD200	ENTPD1	AKAP5	ITGAE	GZMB	NOSIP	SCCPDH	MATK	MET	HIST1H2BJ	TYROBP	TMEM108	TNFRSF4	HIF1A	CBLL1
CHST11	GZMB	CD7	GALNT2	PDCD1	EEF1G	TOX	HIST2H2AA4	MST1R	RRM1	UBASH3B	AMIGO2	ICOS	BACH2	HLA-DMB
CST7	DNPH1	PHLDA1	ACP5	PARK7	EEF1A1	STAM	ELL2	CISH	HIST1H2AG	ACOT7	SLC6A19	IL2	NFKB1	MIR181A1HG
CTLA4	GALM	ENTPD1	CXCR6	TNFRSF9	LDLRAP1	TNFRSF18	FCGR3A	ACVR1C	HIST2H2AB	SPRY2	TUBB2A	TNF	ID3	ENOPH1
CTNNA1	PRDX5	SNAP47	ENTPD1	ACP5	SERINC5	MCM7	IGFBP4	ALOX12	RAD51	PLEK	GGT1	TLR7	TCF7	ESD
DGKH	PSMD8	TNS3	KRT86	CTLA4	MYC	CENPM	PRR7	BAG2	HIST1H2BK	FCER1G	IGFBP4	TLR3	LEF1	FBXL5
DUSP4	SNRPB	CXCL13	TIGIT	RBPJ	EEF1B2	EXOSC9	HIST1H2AE	EGLN3	HIST1H2BF	FGL2	RAMP1	TLR1	SATB1	UBQLN2
E2F2	STMN1	RDH10	LAYN	CXCR6	RIPOR2	NAB1	TIMP1	FADD	HIST2H2AC	CCL3	VANGL2	PLAGL1	TOX	WDFY1
FAM129A	TPI1	DGKH	JAML	CD27	LRRC75A	PHLDA1	GPR35	NTF3	MCM6	ASB2	ATP1B1	BCL6	BCL6	NUDT5
GRAMD1B	CD7	KIR2DL4	AHI1	FKBP1A	TRABD2A	PCED1B	PLK3	CABLES1	NRP1	NR4A2	AMPD1	ID3	CXCR5	NINJ2
GZMB	CD82	LYST	ALOX5AP	BST2	TMEM123	GALNT1	CTH	DAB2IP	NCAPG2	KIF5C	TGFBR3	TCF7	CCR7	MPV17
GZMK	COTL1	MIR155HG	SYNGR2	TPI1	PABPC1	NDFIP2	GFPT2	GADD45B	BCAT1	ANXA2	NTRK3	SELL	XCL1	ZNF248
HAVCR2	DUSP4	RAB27A	CARD16	MIR155HG	ABLIM1	TK1	HIST1H2BC	GAS1	PLK1	XCL1	TSC22D3	IL7R	CXCL10	PIGA
HIST1H4B	FABP5	CSF1	FKBP1A	PTTG1	MAL	ASB2	SELL	GAS2	FIGNL1	CD200R1	CCR9	PRICKLE1		HIST1H2AC
IFNG	FKBP1A	CTLA4	GOLIM4	CD63	TPT1	ACP5	SLFN11	YES1	LMNB1	MYO6	TMIE	KIT		IDH3B
IRF4	ITM2A	TNFRSF9	SNX9	SAMSN1	DGKA	GEM	AGTPBP1	ITGA1	TACC3	EHD4	ITGAE	LEF1		PEMT
ITGB1	PARK7	CD27	TNFRSF18	RGS1	NPM1	EZH2	FOSB	ITGAD	CDCA3	CD244	XKRX	XCL1		MAP3K5
LAG3	PHLDA1	CCL3	ZBED2	ITGAE	FOXP1	CKS1B	HIST2H2BE	ITGAM	CHEK1	SH2D2A	MGST2	CXCL10		TMEM199
LYST	RAB27A	ITGAE	TNFRSF9	HLA-DRA	SATB1	TMEM106C	TNFSF14	ITGB6	CKS1B	LAT2	DNTT	CXCL11		ATP6V0E2
MCM4	RBPJ	PAG1	VCAM1	IGFLR1	NELL2	KRT86	TYROBP	KLRG1	HIST1H3E	FAM129A	LRP12			BICD2
NUSAP1	RGS1	TNFRSF1B	CXCL13	KRT86	CD55	FEN1	MBP	CX3CR1	BIRC5	MMD	TRIB2			ZNF84
PIF1	RGS2	GALNT1	GEM	ENTPD1	TXNIP	SLC1A4	IGFBP3	IL12RB2	HIST1H2BN	CDH1	KCNA2			GADD45G
PLK4	SAMSN1	GBP2		DUSP4	RACK1	CD70	MAFF	GDF9	TNFRSF9	DAPK2	TIMP2			GPS1
PRDM1	SIRPG	MYO7A		SIT1	NDFIP1	KIR2DL4	TNF	PDGFC	MAD2L1	GLP1R	TEC			HMGN4
PTPRJ	SIT1			TOX	FCMR	PRDM1	GLUL	SCGB3A1	HIST1H2BB	CCL4	HIST2H2BE			ARAF
RGS1	TNIP3			PHLDA1	ACTN1	KLHL2	IER2	SHH	HIST1H1B	CXCR6	IDH2			LMBRD2
RGS3				CCND2	PIK3IP1	TMEM14C	TGFBR3	TGFA	HIST1H2AH	RNF11	ACTN1			CD200R1
SEMA7A				GPR25	THEM4	MIR155HG	SATB1	WNT2B	GTSE1	DDX3Y	KIF11			MMAA
SLAMF7				LAYN	ATM	RBPJ	ENC1	GZMA	FOXM1	ZXDA	LIG1			ISOC1
STMN1				PRDX5	FLT3LG	FKBP1A	TC2N	GZMB	HIST1H3A	ASXL2	HIST1H2AK			KCTD7
TNFRSF1B				SARDH	SRSF5	MCM3	CXCL16	EGR1	CDCA2	PIK3R1	HIST1H4C			SIMC1
TNFRSF9				FASLG	PIM2	BLOC1S1	PWP2	FOXC1	CHAF1A	PRF1	CENPK			ADA
TRAF5				ANXA5	SNHG8	UBE2T	EGR1	FOXD2	CHST2	FYN	NRN1			CD28
XCL1				CTSD	IL6ST	CHN1	DHCR7	HOMEZ	HIST1H2BM	AKTIP	HIST1H2BJ			TNFSF4
ZEB2				PDIA6	GAS5-AS1	GPR137B	MXI1	HOXB2	PSAT1	SMPDL3A	RRM1			ADNP
				RANBP1	LINC00861	JAKMIP1	PLEK	INSM2	UHRF1	PUM2	HIST1H2AG			SVBP
				COTL1	SARAF	DUSP16	GADD45B	JUND	CLSPN	AFMID	HIST2H2AB			MCM6
				TNFRSF1B	TESPA1	SNX9	BCL2A1	LDB2	CASP3	MCAM	RAD51			C1orf50
				IDH2	RASGRP2	PDCD1	PTGER2	LHX9	STMN1	ZBTB2	HIST1H2BK			STX10
				CD38	LINC01550	TNFSF10	IGHG3	MSX2	TPX2	AKNA	HIST1H2BF			TGIF1
				CD82	GIMAP7	SPRY1	BCL6	NHLH2	HIST1H1E	OPN1SW	HIST2H2AC			TEX264
				LAG3	RSL1D1	AHI1	CD5	NPAS3	HIST1H4K	CTSW	MCM6			CRYZ
				MIR497HG	OXNAD1	CD200R1	TGFB1	RYBP	RRM2	HSD3B2	NRP1			PASK
				APOBEC3C	LIMD2	DAPK2	ZHX2	SIX6	HIST1H2AD	SNX14	NCAPG2			ITFG1
				ITM2A	SORL1	RHNO1	CDKN2D	SMAD6	HIST1H1A	DDX17	BCAT1			SLC25A12
				COX5A	UBA52	SMC4	MYC	SOX7	CBX5	CD8A	PLK1			SLC9B2
				IFI35	FAU	SLC27A2	ERN1	SP3	TPI1	PPP3CA	FIGNL1			LSM1
				NDFIP2	PDE3B	CHST12	AOAH	SPIB	KIF22	MPV17	LMNB1			SLC39A6
				TNFRSF18	EIF2S3	GADD45G	FCRL6	TBPL2	TOP2A	AMIGO1	TACC3			FASTKD5
				KRT81	EIF3E	NBL1	DKK3	YAP1	NCAPD2	ANKRD40	CDCA3			FAM104B
				DNPH1	C6orf48	POLR1E	LYAR	ZEB2	IKZF2	GIMAP4	CHEK1			MFNG
				RGS2	AES	PTMS	BNIP3	ZSCAN2	CDC20	ARHGAP17	CKS1B			STYXL1
				HMGN1	EEF2	PAM	MIDN		ASPM	GNG2	HIST1H3E			TMEM216
				DYNLL1	RGS10	PON2	TLE4		HIST1H3D	ATPAF2	BIRC5			PRDX6
				SNRPB	HAPLN3	OAS1	PDLIM1		TFDP1	ST8SIA4	HIST1H2BN			MLF2
				SYNGR2	C1orf162	YEATS4	HIST2H2AA3		HIST1H2BH	FNBP1	TNFRSF9			ARL1
				RAB27A	HNRNPA1	GNA15	LRIG1		HIST1H4B	F2R	MAD2L1			TCP11L1
				PSMC3	PPP1R2	CCR5	PIK3R1		SLCO4A1	NKG7	HIST1H2BB			ABT1
				GALM	SLC7A6	SCARNA9	C3AR1		HIST1H2AB	SFI1	HIST1H1B			LANCL1
				FABP5	NACA	GPR25	BEX2		MCM5	CCND3	HIST1H2AH			CDR2
				UBE2L6	PFDN5	ZBTB32	RIPK2		HIST1H4I	PTPN4	GTSE1			TEX30
				MYO7A	NAA16	NINJ2	S1PR1		IFNG	ORM2	FOXM1			KIF21B
				PRDX3	FBXO32	TNIP3	RAP2B		ENDOD1	ELL3	HIST1H3A			DTNBP1
				DDIT4	BACH2	USP18	CD55		RILPL2	R3HDM1	CDCA2			AKAP8L
				STMN1	RASGRF2	PTTG1	SYPL1		HIST1H4F	MYADM	CHAF1A			MRPL50
				CDK2AP2	ICAM2	SIRPG	AUTS2		CENPA	TTLL1	CHST2			BBS7
				VCAM1	TMEM131L	HAVCR2	CCR4		TK1	SLC35F4	HIST1H2BM			CKAP5
				SNAP47	CAMK4	HMGB2	PLCG2		CD200	CD300A	PSAT1			PPP1R8
				PSMB3	TMEM243	CXCR6	TES		KIF15	ASAH1	UHRF1			ZNF827
				ISG15	GPR155	CXCL13	IFIT2		IRF8	CTSD	CLSPN			TMEM106C
				HLA-DRB5	EEF1D	STMN1	SLC25A4		GPD2	PTPRJ	CASP3			SZRD1
				CKS2	ST6GAL1	CTLA4	SORL1		PTMS	IFNGR1	STMN1			C4orf46
				TNIP3	TNRC6B	VCAM1	STK38			RGS3	TPX2			PAFAH1B3
				CD7	TMEM63A	NFIL3	LTB			ATP2B4	HIST1H1E			NDUFAF5
				PSMD4	SPTBN1	FASLG	ADD3			CPOX	HIST1H4K			PRKCD
				ATP6V1C2	NUCB2	DNPH1	KCNA3			RHBDL2	RRM2			BSCL2
				PSMD8	LINC02067	BATF	FAM177A1			ZCCHC18	HIST1H2AD			LEO1
					FTL	TIGIT	RUNX3			GLRX	HIST1H1A			FASTKD1
					PASK	TNFRSF9	MYADM			CERKL	CBX5			NUDCD1
					MCMDC2	NUSAP1	FLOT1			SNX18	TPI1			TKT
					LEPROTL1	ICOS	KLF3			AKAP9	KIF22			ACOT7
					STK38	ITGAE	LMNA			KCTD12	TOP2A			PLPP1
					RCAN3	HLA-DMA	YBX3			SPC24	NCAPD2			COA3
					PCED1B	CD27	GPR132			TRAT1	IKZF2			JAGN1
					NIPAL3	RGS1	STAT4			NCALD	CDC20			ZNF574
					TOMM7	LAG3	RASA3			CNOT2	ASPM			KIAA0100
					PNISR	RAB27A	SC5D			LRRK1	HIST1H3D			ANKIB1
					NOP53	CD82	YES1			FZD5	TFDP1			MRPS35
					NAP1L1	TUBB	DHRS3			ABI2	HIST1H2BH			CXorf40B
					PDK1	DUSP4	DUSP8			SNAPC3	HIST1H4B			ANAPC13
					EIF3L	PARK7	F11R			RAB8B	SLCO4A1			PIGF
					TRAF3IP3	FABP5	PATL2			HHEX	HIST1H2AB			UTP18
					RNF138	HIST1H4C	PLAUR			GIMAP7	MCM5			FLOT1
					MAPKAPK5-AS1	RGS2	ADRB2			SYNC	HIST1H4I			CDK5RAP1
					PRMT2	CARD16	CCR7			SERINC3	IFNG			PHACTR2
					BTF3	GZMB	RARA			CHSY1	ENDOD1			RDH11
					SRSF6	APOBEC3C	P2RY8			EAF2	RILPL2			EIF2AK3
					LGALS3BP	CCL3	ETV3			LAX1	HIST1H4F			SMPD4
					LUC7L3	BST2	TIPARP			TM6SF1	CENPA			XPO7
					ITGA6	IFNG	SKIL			TAPBP	TK1			RAB11FIP2
					SLC12A7	METTL8	AHNAK			IRF5	CD200			ACAT2
					ANP32B	ABCA2	ZNF276			IL10RB	KIF15			IFI44L
					DPH5	FNDC9	LDLRAP1			ST3GAL6	IRF8			SCRN2
					PRR29	GALNT2	IFNGR1			SLAMF7	GPD2			NUP37
					CASP6	TTC24	KLF2			MYO1F	PTMS			CEP120
					IL6R	WDHD1	LSR			KLRK1	BHLHB9			NUP188
					MLXIP	COPRS	ITGA5			MAPK15	BCLAF1			AKIRIN2
					STX16	RFC2	IL7R			RUNX2	ADD1			FAM122A
					ZFAS1	LAYN	KLRG1			IL12RB2	TTC3			ABCB7
					C1orf56	ALDH3A2	FOS			CHST11	RCAN3			MED8
					EPHX2	HECTD2	ANXA1			PTRH2	NOL6			PRPS1
					CUL9	ATN1	FTH1			ITGB2	WDR45			HMGXB4
					MKRN1	RNASEH2A	SLC2A3			ITGA4	IRF9			WDR18
					GIMAP1-GIMAP5	WDR62	GPR183			GAS7	IRF2BP1			SEC24A
					PRKCA	DHFR	BTG2			PRR13	PACSIN1			CTPS1
					CHMP7	TCF19	ZFP36			RAB19	IFNGR2			FAM120A
					CDC42SE1	SMC2	NCR1			OPRL1	TBL1X			TIMM21
					MFNG	RAD51	FBP1			PPM1J	SIPA1L1			SMS
					ARHGAP15	CHEK1	RAB20			AIFM2	RABGAP1			UCHL3
					APEX1	CYBRD1	GNAQ			IFNGR2	TAGAP			TWF2
					STMN3	GPD2	IFNGR2			FRYL	HUWE1			RAD17
					GIMAP5	TBC1D4	C3orf18			GPR171	CD69			SCAMP3
					CRTC3	FANCG	KIR3DL2			MED13	PIGP			PCK2
					CIAPIN1	ZMIZ1	LYN			SWAP70	ANP32A			ZNF586
					DSEL	ITGA2	UST			CASP4	PNPLA8			HSPE1-MOB4
					NPAT	CENPE	CTSF			KCNK5	TRAF6			POLR2E
					SMDT1	LMCD1	HOMER1			COL4A3BP	KRAS			TMEM200A
					ATP6V1G1	LIMS1	ORM2			FOXN3	BRD2			DCUN1D4
					PLSCR3	TNFSF4	SWAP70			PTPN22	DUSP10			ZNF18
					LSR	PXMP2	TRAM2			ARSB	DAG1			CDADC1
					PYCR2	PDLIM7	SERPINB6			AIM2	SLC44A2			CHID1
					EIF4B	NCS1	PPP1R3B			RAB27A	FXYD5			ATP2C1
					SELENOH	ARL3	CD40			NAPSA	SPECC1L			RPP21
					SF1	SQLE	KIR2DL3			TMEM154	ATG2B			EBLN2
					TMEM256-PLSCR3	RGS13	SYNGR1			TTPAL	PDLIM4			MMD
					HINT1	GTSE1	RARG			FGFR1	RBBP6			CMTM6
					RAPGEF6	PDLIM4	A2M-AS1			SRGN	SESN1			PUSL1
					GNL3	ENTPD1	RAB27B			TRAF5	RNF34			ATPAF1
					ST13	CPNE2	POU6F1			TBC1D5	RAB6B			ZNF511
					CDK5RAP3	AGFG1	FSCN1			ARID3A	PAOX			MLLT3
					LEFTY1	POLA2	MS4A1			GRN	AP3M2			YARS2
					SNURF	ADAT2	LINC00861			TMEM126A	SLC3A2			BLVRA
					FYB1	CDCA2	DET1			CCNG1	USPL1			PQBP1
					PGGHG	LINC00299	NRIP3			GIMAP5	HDAC2			PDCL
					ST3GAL1	STAMBP	FAM222A-AS1			BCL2L1	TXNDC15			CCDC130
					TMEM204	GFOD1	IL2			IFITM3	SAMD9L			MED27
					CNST	FANCL	CCDC112			EI24	SLC35B3			HLA-DQB1
					MGAT4A	NUDT1	KRTAP16-1			APAF1	HDLBP			RHNO1
					SAMHD1	FUT8	B3GNT7			ATP2B1	PDE4D			FAM200B
					ESYT2	CDK5	SH3TC1			HCLS1	CYB561D1			PROSER1
					RIC3	SLC2A8	CDKN1C			PIK3AP1	SSBP2			GPR174
					UXS1	CENPK	SLC12A7			CTSB	KIF1B			KLF11
					PSIP1	MAST4	SNX24			SLA	AFF1			P4HTM
					CEACAM21	ZWINT	NBPF1			CD86	SETD7			ZNF346
					COX4I1	PKMYT1	FGF9			SNX10	RPP21			PRIMPOL
					ATXN7	NUF2	PDGFD			ARL5A	PARP8			DGKQ
					BIRC3	INCENP	FNIP2				ILVBL			SEC23IP
					FXYD5	CENPH	PIAS2				HPCAL1			NDST2
					ADPRM	FOXM1	THAP9				TOMM7			EPSTI1
					EIF3F	RUNX2	SLC25A23				OSBPL8			SNX30
					CARD10	FAM184A	IL12RB2				PHF2			FUOM
					POM121	TMPO	SLC44A1				ARHGEF1			DLG3
					TPP2	TIAM1	HMGN5				HMG20A			PDXP
					MSL3	ACOT7	BACH2				LGALS9			MLH1
					SGTB	CHRM3-AS2	CITED4				RSAD2			HDDC3
					TOB1	CAMK1	SPON2				TOP2B			ZNF367
					NBDY	SARDH	PSEN2				TBXA2R			BCL6
					DOCK10	CLN6	TAF4B				SETX			TMEM120A
					FBL	MCM2	HSBP1L1				ALS2CL			UQCRC1
					LRRN3	PTPRN2	VCL				GATAD2B			RFWD3
					DMAC1	DNMT3A	ZNF165				NUCB2			FMNL3
					SDR39U1	MAP4K3	DSE				METTL9			TMEM161B-AS1
					U2AF1L4	TYMS	NKX3-1				RCSD1			TMEM87B
					CA6	BIRC5	LAIR1				CYTIP			LIN7C
					FAM107B	DGKH	C1orf162				PRKD3			SCCPDH
					CLNS1A	ANKRD35	PDE8A				N4BP2			RUNX2
					TRAPPC6A	TIMD4	ZBTB10				GBP2			SMIM8
					MDN1	INPP5F	TAGLN				ABTB2			LARP1B
					BEX3	DSN1	NAP1L3				ATAD1			SLC17A5
					SLC25A45	LIG1	SSBP2				PDRG1			ZFAND4
					CTC1	ATP8B4	CPQ				TREML2			COMMD8
					TRNT1	MAD2L1	RCBTB2				SLC12A7			PLAA
					EIF4A2	MKI67	TBC1D32				MSH6			RGL4
					GTF3A	CENPP	CAMK1D				DCTN6			GBF1
					COX6C	CHAF1A	IL15				GPR146			FUCA2
					CARS	INPP1	ZCCHC14				STAT5A			CDCA7
					GLG1	RFX7	SH3YL1				ID3			CD2AP
					DARS	CENPO	TLE1				BBS9			HLCS
					PLEKHB1	RAD54L	CD160				ALDH6A1			MSANTD4
					ARGLU1	PRR11	GALNT3				SBF1			EIF4EBP1
					SNRK	MYO7A	PHLDB3				MRPL30			CLIC5
					SCML4	TMEM121	LYPD3				STT3B			DDX60
					CD8B	VDR	PLEKHA8				FOXK1			CASS4
					PRDX2	SECTM1	ZMAT1				CD6			SPSB1
					ARHGAP45	AIFM2	GSAP				TRAK2			PLGRKT
					NSMCE1	RAB3GAP1	TPD52				AKAP9			STX17
					UBQLN2	E2F1	ABCA5				TBCEL			KDM1A
					LARS	FANCD2	ANK3				TSPAN32			GAA
					LIMK2	PKN3	RAB11FIP5				RBM38			PREP
					UXT	SERP2	SGCE				HDAC7			SYNJ1
					AIF1	SKA2	ANO10				TMOD3			CPNE2
					NCL	TTYH3	COL6A2				LMO4			METTL5
					MTERF4	CCNA2	TRABD2A				IL21R			HAUS4
					ANAPC16	UHRF1	MPP7				RRAGA			MCTP1
					LINC01089	ADCY3	CUX1				ATP6V1D			TFIP11
					UBE2G2	GGH	SPINT2				ZBP1			SMIM13
					EBLN3P	EVC	SSX2IP				MARK2			EXT2
					C4orf3	TSPAN5	CCDC65				CELSR1			ZBED4
					EIF5A	CSGALNACT1	DOCK9				ALKBH4			TATDN2
						RACGAP1	JAM3				ORAI2			SPNS3
						GLDC	SOCS2				ENTPD5			SLC41A1
						FKBP1C	SYNM				NEU1			TENM1
						DLEU2	TMEM63A				ZBTB33			GOSR2
						MYL6B	ENPP4				IER3IP1			ZFAND2B
						PHTF2	GKAP1				EDEM1			AIM2
						SGPP2	BCORL1				RGS19			EIF4ENIF1
						KIFC1	PPP1R13B				FNTB			UBAC1
						RRM2	FAM117B				SLC30A4			GFER
						MPST	CMTM8				LTA			CDK16
						CDCA8	DENND5A				ITPRIP			ARHGEF9
						LIMA1	TXK				SCP2			HAT1
						CDCA7L	CACNA2D2				SPATA6			BAG4
						GOLIM4	NDRG2				TMSB10			WEE1
						DBH-AS1	IL12A				PDK1			C15orf38-AP3S2
						MCM8	CAMK2N1				GADD45G			ZNF106
						RFC3	PYROXD2				COMMD8			UPF1
						ATAD5	PKIG				DEDD2			ELL
						ARHGAP19	NFIA				LTV1			BOD1
						PRKAR1B	KIAA1147				KBTBD2			NME4
						AKAP5	FADS3				SREBF2			ZMPSTE24
						LRRC20	CKAP4				SGK3			PAPOLG
						CLECL1	PZP				GLYCTK			AIF1
						ETV1	ITGA6				AES			COX11
						KIAA1324	IQCG				PECAM1			LMBR1
						MCM4	SLC4A4				CFL1			HVCN1
						NCAPH	ARHGAP5				USP22			JMJD8
						EXO1	ASTL				RREB1			AGL
						LRRN3	FAM84B				ENC1			FAM76B
						CDT1	RREB1				B3GALT4			ELOF1
						DEPDC1B	IFNG-AS1				NOTCH1			CEP83
						CENPL	GRASP				QTRT1			MBOAT7
						FBXO5	IPO4				MTSS1			TRAPPC6B
						KCNK5	TNRC6C				CRLF3			HAUS8
						CD79B	SH3BP5				CNGA1			CCDC141
						ORC6	SORBS3				ARHGAP4			BLOC1S5
						TPX2	DPEP2				IFT80			HLA-DQB2
						CDC20	SERPINI1				MFNG			TYW3
						CRIM1	C17orf107				KCNAB2			SLC35B1
						SFXN2	DPP4				ETS2			IRF5
						ZNRF1	BBS2				DAD1			TPX2
						ASF1B	PTPRM				CLEC2D			ALG8
						AURKB	PSTPIP2				STK10			ETV7
						LCAT	ANKRD42				IFIT2			POLR1C
						TMED8	CD300A				SIT1			ARL3
						IRF5	CLYBL				PACS2			TMEM140
						SRGAP3	STX3				FBXO28			IFI27L1
						AGMAT	SH2B3				SH3KBP1			SNX19
						SPC25	LPAR6				SRPK1			KIF3B
						ATAD2	SAV1				NFE2L2			ZDHHC18
						HIST1H1B	NUGGC				CIB1			CNN2
						HELLS	CXorf57				HAAO			PCID2
						HMOX1	ARHGAP12				PNPO			CDK4
						NTRK1	RNF130				DPH5			HSPBAP1
						PCTP	FGFBP2				ST8SIA1			STRN4
						ROGDI	PLXDC1				ARL5C			SLC9A1
						RAD51AP1	ZNF540				PARP6			MYO7A
						RMI2	GLB1L3				ARID5A			ZWILCH
						TSPAN17	WDR63				TRAPPC4			PPM1M
						NCAPG2	FCHO2				ANKRD10			TTN-AS1
						CD86	KLF16				ADD3			EBNA1BP2
						TNS3	BEX5				ELF1			ENO2
						FANCI	SGK3				SLC43A2			SPATA2
						WDR34	SLC39A10				LIMD2			DDX50
						BTLA	ZNF296				ARHGAP15			UBE2I
						APOBEC3B	BTBD19				LDB1			SEC24D
						BARD1	EPHA1				KTI12			PRIM2
						TOP2A	YPEL4				ATP10D			RASSF2
						NPDC1	TMEM150A				DZIP1			STX5
						MYO1E	SESN1				SLAMF6			CENPF
						KIF2C	CLCF1				IL6ST			ACADM
						RASGEF1A	AMY2B				ATOX1			CD2BP2
						NTHL1	KLRF1				PAFAH1B1			IL15RA
						MTHFD1	ICAM2				RHOBTB2			DNMT3A
						SHCBP1	TCF7L2				RFX1			SNAPC2
						CENPU	MGAT5				PHC2			NDE1
						PAQR4	TMEM38B				FAS			ZBTB17
						PITPNM2	NCKAP5L				IL2RG			PRKAR1B
						CD200	FGR				SMAD1			FCHSD1
						UAP1L1	CRIP2				IFIT3			SLC35D1
						MELK	S1PR5				RAB3IP			DDX47
						MTMR8	ADARB1				IMP3			SYVN1
						TOX2	ID1				PRKCQ			TCTEX1D2
						CCNB2	LEF1				CD81			MRPL2
						IKZF4	NT5DC3				MSN			ZNF85
						CDYL2	MBOAT1				CDK2AP2			ZNF92
						FBXO10	PRKCI				RNF38			RELT
						AFAP1L2	HOTAIRM1				NPC2			GLMN
						KCNN4	CAMK2G				CMTM6			FOPNL
						MYBL2	RASGRP2				PIGA			CNOT6
						CENPW	DGKD				ICAM2			L3MBTL3
						KDELC1	TSC22D2				INSIG1			CCR5
						COL6A3	HIST2H2BF				TPCN1			MRPL16
						SLC29A1	FBXL16				TAX1BP1			MAML2
						MYO5B	NETO2				MBOAT1			ERCC8
						CLSPN	IMMP2L				RASGRP1			ITPRIPL1
						CDKN3	EPHA4				RNF167			SNAPC3
						SKA1	CCDC173				STK4			TP53INP2
						TMEM155	TCF7				RASL11B			PAF1
						CLNK	BCL9L				TAPT1			DTWD1
						FAM72B	GPR160				KLF13			ANKDD1A
						UBE2C	EPHA1-AS1				MAP3K3			EPS8L2
						CD80	TSHZ1				HVCN1			FAM193B
						DNA2	IL24				P2RY10			IFT27
						MINPP1	RHOQ				TMEM59			FAM104A
						CCDC34	FAM169A				MAP1LC3B			SLC4A2
						IFI27L1	NT5E				DTX2			PDHB
						TTN	THEM4				BET1L			GUSB
						MTFR2	NME4				CLK4			PSMD5
						CENPQ	USP53				IDS			FANCF
						SPAG5	SMIM14				HERPUD1			AMN1
						SLC25A10	SMAGP				PIAS1			ACTR6
						NUDT8	AGPAT4				MCL1			PLA2G12A
						BUB1B	APBA2				USE1			VPS51
						ARHGAP11B	ADCY9				ASB8			RARA
						CENPF	SSH2				ELK4			TFDP1
						SNX8	A2M				RHOA			ILK
						CCNE2	WNT1				VEZF1			IL17RA
						ORC1	EXOC6B				CDC42SE2			TRAPPC12
						FDXR	LINC00623				BBC3			S100PBP
						SKA3	IRF2BPL				RAB8A			ZNF195
						ASPM	LPGAT1				ALG11			TTC31
						NDC80	TUBB4A				CD3D			POMZP3
						SYNE3	CYB561				CCND3			NMD3
						PTPRK	WNT10B				PFDN5			HEXDC
						SUV39H2	MYO6				ZBTB6			ZMIZ1
						PRC1	C9orf72				MORC3			ZNF846
						C21orf58	TGFBR1				WASL			LINC01465
						TIMELESS	SH2D3A				SMAD7			DHRS4-AS1
						FLT1	LGR6				ACTN2			COPS8
						C5orf30	IL18BP				SELPLG			SEMA7A
						NAALADL1	PLXND1				ARL8A			SIRPB1
						DIXDC1	ERGIC1				TIGD2			PSME3
						KIF20B	SEMA4C				IRF1			CUBN
						SPATS2L	CLU				UBE2D3			ST7L
						CDK1	JAZF1				NR1D2			DCUN1D5
						GINS2	MYBL1				SURF4			TRAF4
						CD72	C1orf21				ZFAND3			SHCBP1
						GGCT	ITGAM				WBP2			CHMP7
						CHST2	GTSF1				SLC14A1			TRAF6
						KIF15	PXN				RNF103			TMEM104
						SHMT2	SLCO3A1				HIPK1			SLC20A2
						ZNF79	TUBA4B				TMEM9B			TRMT5
						KLF7	TPRG1				LCK			ACTR1A
						DIAPH3	NCF1				ARRDC3			POLR3C
						PLK4	PTGDR				ELF2			RABGGTB
						OGG1	RASSF3				BTG2			ZNF721
						CERS6	MPP6				SEC22C			CLEC16A
						CDCA5	PLAC8				LLGL1			TMED3
						ESCO2	TJP3				CLK1			SLC9A6
						SYNGR3	CCR6				NAPG			LIMS1
						POLD1	LINC01023				TNRC6C			MTFP1
						CCNF	CYSLTR2				TRIM65			ZDHHC13
						CHAF1B	TKTL1				SENP7			TWSG1
						C16orf45	AASS				VPS28			AMBRA1
						NDUFA7	IGLV3-16				GNA13			VEGFB
						BLM	C8orf88				ZKSCAN3			KIF23
						SPC24	RRAGD				SMPD1			ACO1
						KIF23	IRGM				B2M			TVP23C
						KIF11	RASGRF2				CBX4			VHL
						BRCA1	FCGR3B				RAPGEF6			SLC35B4
						HIVEP1	S100B				PBRM1			ZFYVE19
						POLE2	IL23R				IL16			ZNHIT3
						PDGFA	SVIL				CDKN1B			SMIM7
						DTL	ME1				PNRC2			TRIM35
						PHGDH	SIPA1L2				DDX5			ELAC2
						CHRNA5	CCR8				BIRC2			TIAM1
						IFITM10	ANKEF1				CHMP1B			CFAP36
						ANLN	ACHE				ITM2B			KHDC1
						MCM10	CD40LG				ZYG11B			WDR6
						HAVCR1	PTGDS				HIGD2A			MAN2A2
						BUB1	PACSIN1				MAF1			PQLC1
						SAC3D1	DCBLD1				DBP			NCF1
						FAM72A	FER				FBXO32			ELMSAN1
						ZNF367	ST8SIA6				TK2			SMAGP
						CDKN2C	HOOK1				SMARCA2			RNF170
						CDC45	NEO1				RRM2B			KCTD20
						POC1A	SETD7				RNF181			DNASE2
						TROAP	HHAT				PSAP			UXS1
						REEP2	PLCL1				TPT1			CHTOP
						NHS	IL5RA				STAT5B			ZNF664
						NCAPG	FEZ1				RNF6			ARCN1
						PLK1	NR3C2				TLE4			COQ10A
						FSD1	PELI2				SKIL			ICK
						MIS18A	ZBTB18				NFATC2			EFTUD2
						SOX4	FBLN5				GTPBP2			CAMKK2
						TRAIP	PEG10				CREBL2			USP37
						CKAP2L	GPR27				TGFBR1			PTPRK
						ECT2	FHL1				USP3			SLC39A4
						SAMSN1-AS1	GCSAM				LEPROTL1			PLA2G6
						HIST1H2AJ	LINC00402				CTPS2			ZNF493
						RFC4	BAIAP3				CD47			SFMBT1
						SAPCD2	RIMKLB				ASB13			EMILIN2
						CDCA3	RNF144A				KCTD2			TMEM238
						PARPBP	TTYH2				KPNA4			CASP2
						LXN	PDZD4				FBXL12			ARL16
						DLGAP5	ACSS2				ZBTB44			PTPN9
						SEMA4A	RAVER2				JAKMIP1			RABEPK
						HJURP	WNT7A				PPTC7			STX7
						CCL23	GDPD5				ZNRF2			KIAA0825
						SLC16A11	MB21D2				RRAS2			CPSF6
						HIST1H3C	ADAMTS10				RNF44			KCTD21
						DSCC1	CX3CR1				PIP5K1A			NOP16
						MSI2	WNT11				TRAM1			TCF12
						CCDC141	LOXL1-AS1				SFXN3			TNKS
						CENPN	TRDV3				RELL1			GCAT
						CHEK2	NHSL2				PCMTD2			ZDHHC6
						ACP6	SLC29A2				PLEKHM1			CYTH3
						CENPA	N4BP3				EVL			CLUAP1
						TMEM53	FXYD7				ISCU			RP2
						RAB38	IGLV3-12				RNASEK			SLC22A18
						PLAGL1	PLEKHG3				MYSM1			IGFBP7
						TMPRSS3	BRDT				YPEL3			SUPT16H
						STIL	CFH				PDE3B			DHRSX
						NT5DC2	CXCR5				MBNL1			C16orf87
						TSC22D1	MID2				SETD1B			FARP2
						BRCA2	KRT72				TMEM63A			ZMAT5
						CCNI2	ESM1				GPBP1L1			MAP1LC3A
						HMMR	TMCC3				HINT2			UTP14C
						ZBTB46	ZNF711				FBXL14			TBC1D23
						MYB	RAP1GAP2				EPC1			BRIP1
						WIPF3	ZNF365				TTYH3			ZNF623
						AFMID	NTN4				TESC			FBXO6
						SLC25A35	FAM19A1				TRIM21			GLDC
						CDC6	MIR181A2HG				LBH			PAXIP1-AS2
						NEIL3	GATA6				CAPN1			HLA-DOA
						DAB2IP	NCAM1				WDR44			ZNF200
						NEK2	TGFA				YTHDF3			MCCC2
						ARHGAP11A	AXIN2				CHST10			HIST1H2AG
						BCAT1	ENPP5				CD226			IL27RA
						MT1F	SPINK2				JMY			PPP2R3B
						CDC25A					SNRK			SYT11
						MFGE8					TGFBR2			SYCE1L
						CEP55					ETS1			MICAL2
						WDR76					PACS1			MR1
						ITGAX					LYSMD1			STK25
						HIST1H3B					DDX6			ARNT
						SPDL1					ZFP36			ANP32A
						FAM111B					SLC9A3R1			TMEM135
						C15orf53					CD52			IQCG
						ADRB1					PELI1			DDX59
						PKIA					PTTG1IP			DCAF17
						CARD17					PSMB10			FANCI
						RFX2					ARMC7			UBFD1
						ZNF282					TMEM209			MRPS16
						CEP152					BTG1			RAB3IP
						REC8					WRN			MICA
						KNTC1					RASSF5			METTL6
						GSTM1					TEX261			NAA30
						COL9A2					IER5			ZNF121
						TIAM2					HBP1			HNRNPLL
						TTK					CEP120			PHKG2
						ETV7					EIF4A2			IQCE
						YPEL2					FAM102A			TMEM185A
						IL10					ARL6IP5			YIPF5
						FBXO2					GLUL			SIRT5
						LINC00265					CD96			ZNF320
						ZNF563					LIN7C			CKS1B
						RYR1					TRAT1			NAF1
						DARS2					CD3G			R3HDM1
						RECQL4					VAMP4			MCM4
						S100PBP					CALCOCO1			SNAP29
						ORAI3					MAPK9			ASH2L
						C1orf112					OXR1			ARHGAP21
						JMJD4					KLF6			IL10
						PIF1					PDCD4			RAPGEF1
						CENPJ					PRKACB			MTFR1L
						C16orf87					SERTAD2			HERC3
						C3orf14					AGTRAP			CD38
						ATP9A					ABI3			PLEKHG2
						L1CAM					CTDSP2			RAD51C
						NRM					TXK			RNF220
						LINC00271					RTN4RL1			METTL8
						AURKA					GALNT6			GOT2
						TRIP13					ARRB2			PLBD2
						PRRG4					F2RL1			STK38L
						CD38					HCST			AP5S1
						MIR181A1HG					LIMK1			TRIM69
						HTRA1					SPINT2			PARP9
						KIAA0895L					DPM3			HPSE
						ARHGEF12					HERC3			ADK
						LINC00092					SLC2A9			RPUSD4
						AMZ1					PJA2			NUP98
						ADAM19					MFGE8			HACD4
						MAPK11					P2RY14			INTS6-AS1
						EVC2					PIP4K2A			POU2F1
						CCR1					KIF21B			TLK1
						ZNF304					MIDN			ZNF43
						ERI1					MDM2			OGG1
						DERL3					HSD17B7			LINC01550
						UTS2					CDIPT			ZNF260
						PON3					KLRD1			RPH3AL
						BTNL8					PIK3CD			ARMCX4
						FAM163B					ABLIM1			CEP250
						SHC4					COX7A2L			FAM210B
						TSHZ2					KLHL24			NAAA
						LINC00396					PAG1			FTX
						GTSF1L					RABAC1			CYB5R4
						PTGIS					BTBD11			ZCCHC4
						C10orf113					CNR2			FAM117B
						SUOX					LAT			GCLC
						ZC3H12C					THY1			MARK2
						XXYLT1-AS2					EHD3			CRLF3
						NUDT10					CEP97			PIK3IP1
						GNG4					CD2			HIVEP1
						PHEX					LYPD6B			PPP3R1
						CD109					PGS1			ANKH
						NIPAL4					CALCRL			GNL2
						LINC00158					TNFAIP8L2			KCNMB3
						TP73					TMEM71			OAS3
						FBXO43					SLC11A2			CORO2A
						SH3BGRL2					ARHGDIB			ZNF551
						DBH					XRN2			UNC80
						KIF7					SP100			ZNF683
						C2orf48					LFNG			ACAD8
						POLQ					STK38			ZPR1
						NR5A2					SMAP2			WDR73
						CDC25C					AXIN2			ZNF234
						KIF4A					SEMA4F			VRK3
						DNMT3B					LAMP1			SETD6
						P2RY1					USP18			ANGPT2
						BARX2					IFRD1			NPIPB15
						C1QL1					KLHL6			AAMDC
						PDE7B					TSPAN13			PIGY
						FAIM2					PRKD2			SLC25A16
						ILDR1					HSD11B1			AP3S2
						CPA5					FLOT1			NUP43
						RGS4					ZSCAN12			MPLKIP
						E2F2					RAP2B			MTHFR
						KIF14					GPR18			ZNF93
						FAM72D					MBP			TBC1D1
						MND1					ACP5			SCARB2
						KIF18B					IL17RA			PFKFB3
						DEPDC1					AQP3			KCTD18
						SMIM10					FAM169B			DGCR6
						ESPL1					PRKCB			NQO2
						CIT					RNF145			CEP76
						CEND1					TCP11L2			PDCD4-AS1
						GINS1					GLIPR2			FOXN3
						E2F7					DGKA			ZNF669
						RIBC2					PTPN18			TMEM168
						E2F8					RXRB			ZNF486
						IL13					ELMO1			STX16
						RYR2					CTSS			RCSD1
						PMCH					SH3BP5			POC1B
						KIF20A					SEMA4A			WDR11
						BEND4					ACSS2			CBWD2
											JAK1			ADARB1
											FRAT2			CARHSP1
											CDC42SE1			STK33
											GRAP2			CLPX
											FCHSD2			EIF5A2
											ST3GAL1			PRRC2A
											DSE			TRAF3IP2-AS1
											PLAC8			CHAF1B
											DYRK2			LINC00092
											RASSF2			SLA2
											SCML4			TM2D3
											BCL11B			SHPK
											ITK			MX2
											RNPEPL1			BCAS4
											KLK8			ARHGAP27
											ACSS1			FAM126A
											TXNIP			STPG1
											CDKN2D			MPDU1
											MADD			HARBI1
											FOXP1			SNIP1
											THADA			ICOS
											HSDL1			FANCD2
											CD247			MRPL48
											CD53			MFSD11
											FOXO1			RNF10
											B4GALT1			ABCG1
											PLCB2			GINM1
											CNP			ENSA
											PODNL1			DMD
											RASSF3			ZNF345
											KLF7			PIGX
											RASGRP2			CCDC127
											FGF13			CHEK1
											FCGRT			ZFP82
											CDK5R1			XPOT
											ARHGEF18			MRPL3
											PIK3IP1			MAMDC4
											RAPGEF4			HELB
											ADRB2			LACTB2-AS1
											DUSP7			ATP6V0A2
											EPSTI1			RBM48
											OAS3			ZNF117
											GALNT10			TM2D1
											SLCO3A1			UBXN2A
											CXCR4			PRR11
											SIDT1			PQLC2
											EMP3			TIMM50
											IER3			EMC1
														ALG11
														C9orf64
														HEXA
														CIITA
														FCF1
														TSHZ2
														IFT22
														TTPAL
														DLEU2
														DIABLO
														ST8SIA1
														CTSB
														MORC3
														ZNF546
														SDE2
														DHX57
														MAP3K9
														RILPL2
														DDX10
														C12orf49
														HAUS2
														GTPBP4
														KMT5C
														SCUBE1
														CRYZL1
														AP1S3
														THOC5
														ARHGAP1
														KLC4
														WDR55
														SETD4
														COMMD2
														MCM8
														MZT2A
														LIPT1
														NUDT19
														ZNF843
														NASP
														CYB5D2
														LINC01515
														GTF2H2
														ZNF101
														RPP14
														ZNF528
														LINC01588
														DLK2
														GAN
														PAAF1
														GBP4
														TRIOBP
														ORAI1
														RAD51D
														NICN1
														SH3BP2
														TBCCD1
														YIPF6
														C2CD3
														INPP5B
														SLC50A1
														FKBP1C
														SSH1
														KIN
														DOCK7
														EXTL3
														GTF2H2C
														SLC25A25-AS1
														MRPL42
														NUMB
														PHF12
														PMPCA
														SCO1
														TMEM116
														MAPK3
														ATXN2
														TMEM127
														MAPK13
														QSOX1
														ZBTB25
														VPS53
														ATG2A
														HARS
														TMEM68
														CEP89
														TOR1AIP2
														FBXL20
														MYB
														BMPR1A
														LINC00672
														ZHX3
														SMIM14
														GADL1
														TRIM66
														ERGIC3
														IRAK1BP1
														MRS2
														RUNDC1
														PER2
														USP33
														CXorf38
														CHCHD5
														AK9
														C1orf112
														FGFR1OP
														TADA2B
														RCN2
														TOR1AIP1
														TANGO2
														TIAM2
														NOL9
														IKZF3
														COQ6
														ZFYVE21
														FAM177A1
														ZDHHC24
														MMS22L
